# Plasma proteomics identifies molecular subtypes in sepsis

**DOI:** 10.1101/2025.05.22.25328197

**Authors:** Thilo Bracht, Kerstin Kappler, Malte Bayer, Franziska Grell, Karin Schork, Lars Palmowski, Björn Koos, Tim Rahmel, Dominik Ziehe, Matthias Unterberg, Lars Bergmann, Katharina Rump, Martina Broecker-Preuss, Ulrich Limper, Dietrich Henzler, Stefan Felix Ehrentraut, Thilo von Groote, Alexander Zarbock, Stephanie Pfaender, Nina Babel, Katrin Marcus-Alic, Martin Eisenacher, Michael Adamzik, Barbara Sitek, Hartmuth Nowak

## Abstract

**Background:** The heterogeneity of sepsis represents a significant challenge to the development of personalized sepsis therapies. Sepsis subtyping has therefore emerged as an important approach to this problem, but its impact on clinical practice was limited due to insufficient molecular insights. Modern proteomics techniques allow the identification of subtypes and provide molecular and mechanistical insights. In this study, we analyzed a prospective multi-center sepsis cohort using plasma proteomics to describe and characterize sepsis plasma proteome subtypes.

**Methods:** Plasma samples were collected from 333 patients at days 1 and 4 of sepsis and analyzed using liquid chromatography coupled to tandem mass spectrometry. Plasma proteome subtypes were identified using K-means clustering and characterized based on clinical routine data, cytokine measurements, and proteomics data. A random forest machine learning classifier was generated to enable future assignment of patients to subtypes.

**Results:** Four subtypes with different sepsis severity were identified. Cluster 0 represented the most severe form of sepsis, with 100 % mortality. Cluster 1, 2 and 3 showed a gradual decrease of the median SOFA score, as reflected by clinical data and cytokine measurements. At the proteome level, the subtypes were characterized by distinct molecular features. We observed an alternating immune response, with cluster 1 showing prominent activation of the adaptive immune system, as indicated by elevated levels immunoglobulin (Ig) levels, which were verified using orthogonal measurements. Cluster 2 was characterized by acute inflammation and the lowest Ig levels. Cluster 3 represented the sepsis proteome baseline of the investigated cohort. We generated an ML classifier and optimized it for the minimum number of proteins that could realistically be implemented into routine diagnostics. The final model, which was based on 10 proteins and Ig quantities, allowed the assignment of patients to clusters 1, 2 and 3 with high confidence.

**Conclusion:** The identified plasma proteome subtypes provide insights into the immune response and disease mechanisms and allow conclusions on appropriate therapeutic measures, enabling predictive enrichment in clinical trials. Thus, they represent a step forward in the development of targeted therapies and personalized medicine for sepsis.
