## Supplementary Table 3 for "Plasma proteomics identifies molecular subtypes in sepsis"

### Sheet: day_1_baseline_characteristics
Supplementary Table 1: Baseline characteristics and clinical routine data
Time point: Day 1
		total (n = 333)						cluster 0 (n = 16)						cluster 1 (n = 98)						cluster 2 (n = 103)						cluster 3 (n = 116)							post-hoc testing (p adjusted)
characteristic on day of sepsis diagnosis	unit	n	missing	rel. freq	median	q25	q75	n	missing	rel. freq	median	q25	q75	n	missing	rel. freq	median	q25	q75	n	missing	rel. freq	median	q25	q75	n	missing	rel. freq	median	q25	q75	p	p (0 vs. 1)	p (0 vs. 2)	p (0 vs. 3)	p (1 vs. 2)	p (1 vs. 3)	p (2 vs. 3)
age	a	309	24		64	55	75	16	0		68.5	63.5	76.5	87	11		64	55	72	96	7		66	56	77	110	6		63	52	73.5	0.199	0.694955	0.95322	0.563786	0.694955	0.95322	0.563786
female sex	%	117		37.9				5		31.2				24		27.6				42		43.8				46		41.8				0.092432	1	1	1	0.184076	0.306176	1
focus of infection	%	304	29					14	2					88	10					98	5					104	12					0.0850108	1	0.732528	0.0416829	1	0.320988	1
intra abdominal	%	71		23.4				8		57.1				25		28.4				23		23.5				15		14.4
bloodstream	%	15		4.9				1		7.1				6		6.8				6		6.1				2		1.9
urinary tract	%	19		6.2				0		0				6		6.8				8		8.2				5		4.8
pneumonia	%	103		33.9				3		21.4				28		31.8				30		30.6				42		40.4
CNS	%	9		3				0		0				1		1.1				3		3.1				5		4.8
COVID-19	%	74		24.3				1		7.1				17		19.3				26		26.5				30		28.8
other	%	13		4.3				1		7.1				5		5.7				2		2				5		4.8
sofa	n/a	333	0		9	5	12	16	0		15	12.75	17	98	0		10	6.25	12	103	0		8	5	12	116	0		7	4	11	3.29e-07	0.00021328	2.24363e-05	1.96565e-07	0.310096	0.0153163	0.150172
30-days mortality	%	132		39.6				16		100				34		34.7				43		41.7				39		33.6				5.06122e-06	2.42467e-05	0.000285701	1.06091e-05	1	1	1
survival time	d	132			7.5	3	14	16			2	0	3	34			7	3	12.75	43			12	4	16	39			9	4.5	14.5	6.99e-09	1.6617e-08	3.93452e-08	1.38302e-09	0.969988	0.969988	0.804107
absolute lymphocytes	x10³/µL	182	151		0.91	0.58	1.378	8	8		0.74	0.375	0.97	55	43		0.91	0.54	1.56	57	46		0.83	0.45	1.3	62	54		0.98	0.702	1.378	0.157	0.820401	1	0.65956	0.820401	1	0.303348
activated partial thromboplastin time	sec	277	56		43.1	37.7	54.5	13	3		90.4	68	94.2	81	17		46.8	38.8	55.1	91	12		43.1	38.35	51.65	92	24		40.1	35.875	47.85	9.16e-07	0.000549718	0.000156634	6.71957e-07	0.532553	0.01345	0.0447416
alanine transaminase	U/L	272	61		33.4	18.075	78.85	13	3		1577	670.7	2477	80	18		33	17.325	59.125	90	13		31.35	18.625	75.55	89	27		31.5	15.9	68.9	3.87e-06	2.45898e-06	2.45898e-06	2.45898e-06	1	1	1
alkaline phosphatase	U/L	258	75		80	59	114.75	12	4		165.5	104.75	224.25	75	23		102	77	141	85	18		77	58	115	86	30		64.5	54.25	86	5.68e-09	0.081149	0.00386793	2.65608e-05	0.00807916	3.0816e-07	0.023607
amylase	U/L	199	134		22	12.95	39.5	7	9		33.2	19.7	50.2	63	35		19.7	11.2	33.55	62	41		22.7	13.05	47.6	67	49		24.1	13.95	37.6	0.229	0.600527	0.924214	0.924214	0.749533	0.749533	0.966964
arterial oxygen saturation	%	277	56		80.1	69.3	92.9	13	3		72.1	67.8	93.9	81	17		79.8	71.5	91.5	91	12		80	70.35	92.65	92	24		81.1	69.3	93.2	0.743	1	1	1	1	1	1
aspartate transaminase	U/L	272	61		57.6	27.925	141.9	13	3		3561	1298	6071	80	18		55.8	32.45	142.35	90	13		56.55	30.3	120.3	89	27		49.7	20.4	87.3	1.43e-07	2.4658e-06	3.58335e-07	3.12949e-08	0.728057	0.344057	0.728057
base excess	mmol/L	277	56		0.1	-3.1	2.65	13	3		-6.9	-10.3	-5.7	81	17		0.3	-3.2	2.7	91	12		-0.5	-2.575	2.1	92	24		0.725	-1.663	3.162	1.82e-05	0.000102174	0.000102174	4.18037e-06	0.953518	0.483246	0.483246
bicarbonate	mmol/L	277	56		26.3	24.3	28.9	13	3		21.5	18.4	24.1	81	17		26.8	24.3	29	91	12		26.2	24.25	28.5	92	24		27.1	24.775	29.2	0.000152	0.000206209	0.00102196	6.44737e-05	0.712612	0.712612	0.41035
body temperature	°C	261	72		37.7	37.1	38.5	12	4		36.55	35.875	37.65	76	22		37.6	37.2	38.325	86	17		37.8	37.2	38.575	87	29		37.6	37.2	38.65	0.0245	0.0232062	0.0139212	0.0232062	1	1	1
c-reactive protein	mg/dL	274	59		16.332	9.333	26.513	13	3		14.354	11.09	18.93	80	18		19.8	11.45	30.976	90	13		20.85	12.16	31.138	91	25		10.811	6.479	18.42	1.45e-06	0.830523	0.578459	0.830523	0.830523	0.00015076	2.25916e-06
chloride	mmol/L	275	58		106	102	109	13	3		104	103	105	80	18		106	102	108	91	12		107	102.5	109	91	25		105	100	109	0.345	1	0.976477	1	1	1	0.707586
choline esterase	kU/L	207	126		3.84	2.617	5.035	13	3		2.603	1.56	3.48	58	40		3.267	1.95	4.385	66	37		3.795	2.675	4.76	70	46		4.945	3.717	5.625	3.5e-07	0.307073	0.15457	0.000384672	0.2465	4.23574e-06	0.0017527
creatine kinase	U/L	222	111		213	71.225	855.45	10	6		1713.4	633	2239.03	64	34		226.3	62.25	910.5	72	31		222.4	71.825	985.275	76	40		150.6	63.475	560.475	0.00565	0.00593993	0.00979101	0.00265188	1	1	0.99634
creatinine	mg/dL	275	58		1.28	0.88	2.365	13	3		1.72	1.16	2.79	81	17		1.26	0.88	1.96	90	13		1.665	1.025	2.717	91	25		1.11	0.725	1.8	0.00293	0.452815	0.698385	0.170527	0.170527	0.452815	0.00333219
diastolic arterial blood pressure	mmHg	278	55		60	54.125	67	14	2		56.25	53	61.5	81	17		63	55	66	91	12		59	53	67	92	24		61	54.75	69.625	0.0798	0.389983	0.785812	0.296217	0.389983	0.785812	0.272159
fibrinogen	mg/dL	228	105		534.5	393.75	677	9	7		342	136	453	62	36		549	426	685.25	78	25		582	439.5	718.5	79	37		509	360	599.5	0.000178	0.00973012	0.00308768	0.0928446	0.406456	0.0744699	0.00537195
fraction of inspired oxygen	%	214	119		96.5	46	100	14	2		99.5	83.5	100	60	38		97	40.75	100	69	34		80	42	100	71	45		97	50	100	0.38	0.99957	0.789657	1	1	1	0.99957
gamma-glutamyltransferase	U/L	272	61		58.5	33	117.75	13	3		130	44	157	80	18		68	37	124.25	90	13		55	31	124.5	89	27		53	28	85	0.118	1	1	0.502698	1	0.199565	1
glutamate dehydrogenase	U/L	186	147		6.65	3.2	20.85	8	8		285.1	39.15	1943.42	53	45		7.2	3.8	18.7	60	43		6.15	3.175	19.975	65	51		4.8	2.8	13.9	0.000191	0.0019382	0.00131092	7.27184e-05	0.789201	0.263392	0.276
heart rate	/min	278	55		85	73.125	100	14	2		99.75	90.75	109.75	81	17		91	75	105.5	91	12		84	70.5	99	92	24		78	71	94	0.000921	0.128079	0.0261763	0.00256168	0.31484	0.0261763	0.31484
hemoglobin	g/dL	277	56		8.7	7.4	10.3	13	3		7.1	6.5	8.3	81	17		8.5	7.4	10.7	91	12		8.5	7.3	9.9	92	24		9.5	7.9	11.1	0.000892	0.0474464	0.0575059	0.00164774	0.640088	0.0810819	0.0474464
Horowitz index	mmHg	205	128		233	157	295	11	5		233	214.5	282	56	42		237	158.5	322.5	68	35		239.5	170.5	291.75	70	46		211	131.25	273.5	0.336	1	1	1	1	0.635807	0.706185
international normalized ratio of thrombin time	n/a	276	57		1.275	1.15	1.575	13	3		2.98	2.21	3.62	81	17		1.34	1.22	1.66	91	12		1.24	1.14	1.44	91	25		1.21	1.095	1.345	5.11e-10	0.000161392	2.52245e-07	4.36419e-09	0.021674	0.000258473	0.155434
ionized calcium	mmol/L	252	81		1.06	0.998	1.11	9	7		0.84	0.69	0.99	73	25		1.08	1	1.11	85	18		1.06	0.99	1.11	85	31		1.07	1.02	1.11	0.00152	0.000943304	0.0010781	0.000627212	1	1	1
lactate	mmol/L	277	56		2.2	1.5	3.81	13	3		17	11	18	81	17		2.2	1.6	3.8	91	12		2	1.4	3.521	92	24		2.15	1.4	3.425	2.12e-07	3.1124e-06	1.17122e-07	1.17122e-07	0.652707	0.652707	0.977979
lactate dehydrogenase	U/L	266	67		335	234.5	513.75	13	3		3665	1658	4528	76	22		313	234.5	505.5	90	13		364	241.25	513.75	87	29		303	213	431	1.4e-06	4.07532e-06	2.75628e-05	4.15662e-07	0.698069	0.698069	0.219726
lipase	U/L	215	118		21.8	12.95	38.15	9	7		56.2	42.1	102.3	66	32		18.7	12	30.7	70	33		20.95	13.925	39.95	70	46		22.1	14.125	44.925	0.0612	0.0566807	0.218215	0.218215	0.512149	0.512149	0.872098
mean arterial blood pressure	mmHg	278	55		80.5	74	88	14	2		73	70	78.5	81	17		81	76	86	91	12		79	73	86.25	92	24		82	76	92.125	0.00661	0.0610536	0.122791	0.00797238	0.416811	0.399108	0.122791
mechanical ventilation	%	233	100	83.5				14	2	100				67	31	82.7				76	27	82.6				76	40	82.6				0.414152
norepinephrine maximum dose	mg/h	279	54		1	0.15	4	14	2		7	5.15	12	81	17		1.5	0.39	4.5	92	11		0.585	0	3.43	92	24		0.76	0	2.425	9.09e-06	0.00401721	6.35686e-05	1.62728e-05	0.0976832	0.0292347	0.525226
nt-proBNP	pg/mL	195	138		1705	499.8	6406.5	8	8		11961.5	5317	33794.5	56	42		1687	522.325	9929.75	64	39		1811	548.775	7184.25	67	49		1090	378.85	3497	0.00625	0.0308359	0.0322188	0.00397976	0.820623	0.376302	0.328346
pH	mmHg	277	56		7.34	7.26	7.4	13	3		7.14	7.1	7.22	81	17		7.33	7.26	7.39	91	12		7.34	7.275	7.39	92	24		7.365	7.28	7.41	6.17e-06	0.000127244	7.3551e-05	1.58476e-06	0.784468	0.191981	0.207791
partial pressure of carbon dioxide	mmHg	277	56		46.5	42.7	55	13	3		48	45.1	51.3	81	17		46.8	42.7	57.4	91	12		46.8	42.95	53.9	92	24		46.05	41.375	53.825	0.802	1	1	1	1	1	1
partial pressure of oxygen	%	266	67		48.05	40.625	66.75	11	5		46	42.7	74.55	77	21		48	40.6	65.7	90	13		49.1	38.65	67.75	88	28		47.5	41.15	64.05	0.938	1	1	1	1	1	1
peripheral oxygen saturation	n/a	278	55		82	75.25	88	14	2		68	37.25	75.75	81	17		83	78	88	91	12		82	75	88	92	24		82	76.5	87	0.00768	0.00347534	0.0116023	0.0100242	1	1	1
phosphate	mmol/L	253	80		1.14	0.8	1.46	13	3		1.64	0.94	2.06	71	27		1.15	0.79	1.44	85	18		1.16	0.83	1.49	84	32		1.085	0.79	1.332	0.0383	0.0710829	0.119584	0.0284226	1	1	0.614203
platelets	x10³/µL	275	58		197	123.5	270	13	3		59	34	145	81	17		203	120	286	91	12		192	138.5	270.5	90	26		202.5	135	260.75	0.00372	0.00225178	0.0050898	0.00225178	1	1	1
potassium	mmol/L	277	56		4.6	4.3	5.02	13	3		5.66	5.3	6.5	81	17		4.68	4.4	5	91	12		4.56	4.3	5	92	24		4.5	4.3	4.955	8.07e-05	0.000942391	8.02155e-05	4.40191e-05	0.475653	0.394648	0.738024
procalcitonin	ng/mL	268	65		2.57	0.367	11.693	12	4		15.175	5.1	24.093	78	20		3.845	0.865	12.245	90	13		3.36	0.51	11.392	88	28		0.535	0.18	5.905	4.54e-05	0.0843385	0.0522419	0.000794015	0.515052	0.00222631	0.011872
prothrombin time (Quick)	%	274	59		69	52.25	80	13	3		25	20	35	81	17		63	47	74	91	12		69	59.5	81	89	27		74	64	86	3.78e-10	0.00015519	1.90554e-07	3.69871e-09	0.0172476	0.000229009	0.166613
relative lymphocytes	%	151	182		8.2	4.65	12.95	2	14		13.6	8.95	18.25	47	51		7.5	4	13.15	44	59		5.9	3.4	11.05	58	58		9.55	6.1	13.075	0.0974	1	1	1	1	0.694229	0.0912359
sodium	mmol/L	277	56		137	134	141	13	3		137	135	138	81	17		137	134	140	91	12		138	135	141	92	24		137	134.75	141	0.448	1	1	1	0.916298	1	1
systolic arterial blood pressure	mmHg	278	55		121	111	130	14	2		113	106.125	117	81	17		120	111.5	126	91	12		120	111	129	92	24		125	113	136	0.0171	0.273558	0.273558	0.0417014	0.633515	0.123395	0.273558
thyroid stimulating hormone	µU/mL	188	145		0.88	0.3	1.852	10	6		0.903	0.7	1.405	56	42		0.956	0.309	1.482	59	44		0.885	0.347	1.975	63	53		0.709	0.288	1.89	0.975	1	1	1	1	1	1
total bilirubin	mg/dL	274	59		0.63	0.39	1.19	13	3		1.27	0.99	1.79	81	17		0.96	0.51	1.73	90	13		0.53	0.372	0.807	90	26		0.52	0.36	0.99	3.85e-06	0.264395	0.00150551	0.00216117	0.000444591	0.00150551	0.7204
total cholesterol	mg/dL	239	94		109	84	137	11	5		70	58.5	80	64	34		100	75.75	118.25	81	22		108	90	136	83	33		127	99	153.5	6.28e-07	0.0661513	0.00431893	5.5846e-05	0.0661513	6.25642e-05	0.0517701
total protein	g/dL	259	74		5.3	4.59	5.9	12	4		3.75	3.075	4.15	75	23		5.5	4.8	6	86	17		5.1	4.6	5.6	86	30		5.6	4.7	6.2	3.21e-07	9.63451e-06	0.000687138	7.49844e-07	0.0825665	0.346589	0.00601882
triglycerides	mg/dL	253	80		151	98	216	13	3		171	98	196	70	28		166	94.25	236.75	85	18		153	119	223	85	31		132	88	191	0.121	1	1	1	1	0.30539	0.177874
urea nitrogen	mg/dL	276	57		27.319	17.175	41.5	13	3		34.7	13.3	45.299	81	17		25	16	42.5	91	12		33.5	20.311	49.5	91	25		23.4	15.85	34.05	0.0031	0.935543	0.935543	0.622499	0.140066	0.622499	0.0016333
urine output	mL	278	55		1070	508.75	1847.5	14	2		0	0	38.75	81	17		1000	590	1860	91	12		1090	550	1750	92	24		1300	745	2312.5	2.75e-07	5.76357e-06	4.1555e-06	4.87316e-08	0.896596	0.266634	0.266634
white blood cells	x10³/µL	275	58		12.3	7.95	17.6	13	3		14.7	8.4	19	81	17		12.7	8.4	19	91	12		13.7	8.5	17.9	90	26		11.05	7.2	16.125	0.213	1	1	1	1	0.371488	0.397568
CCL2	pg/mL	222	111		322.955	155.905	594.412	13	3		935.39	433.62	2307.1	70	28		289.9	185.012	459.543	59	44		341.01	190.03	533.825	80	36		320.32	144.368	552.047	0.0471	0.0489713	0.151404	0.0489713	1	1	1
IFNα2	pg/mL	257	76		1.77	1.29	3.02	14	2		2.85	2.3	4.222	78	20		1.77	1.29	2.715	69	34		1.77	1.29	3.33	96	20		1.725	1.26	3.02	0.115	0.113705	0.289599	0.139936	1	1	1
IFNγ	pg/mL	257	76		5.18	1.53	11.96	14	2		4.21	2.53	14.115	78	20		5.985	1.203	10.68	69	34		6.15	1.69	13.52	96	20		3.97	0	9.058	0.483	1	1	1	1	1	1
IL10	pg/mL	257	76		8.16	2.44	26.73	14	2		207.58	51.275	385.615	78	20		9.81	4.392	32.592	69	34		10.3	2.31	18.99	96	20		4.905	0.897	12.365	4.25e-08	0.00013086	1.60303e-05	2.97957e-08	0.334543	0.00649288	0.101998
IL12 p70	pg/mL	223	110		2.85	1.815	4.42	14	2		3.38	1.96	4.332	70	28		2.82	0	4.228	59	44		2.58	1.82	4.42	80	36		3.02	1.83	4.66	0.737	1	1	1	1	1	1
IL17a	pg/mL	223	110		0.52	0.33	0.91	14	2		0.87	0.623	1.072	70	28		0.52	0.353	0.86	59	44		0.46	0.3	0.715	80	36		0.53	0.33	0.92	0.203	0.461416	0.211266	0.341419	1	1	1
IL18	pg/mL	257	76		301.78	150.46	707.72	14	2		1280.65	675.247	5883.32	78	20		471.11	227.42	906.335	69	34		347.14	188.35	704.53	96	20		197.2	102.665	400.13	1e-08	0.01277	0.00272532	9.62848e-07	0.216819	1.7316e-05	0.00427564
IL1B	pg/mL	257	76		5.08	1.49	8.91	14	2		7.03	5.487	12.622	78	20		4.685	0.51	7.18	69	34		5.13	1	11.45	96	20		5.08	1.753	8.83	0.149	0.250101	0.735854	0.44825	0.517849	0.735854	0.735854
IL23	pg/mL	223	110		8	0	27.48	14	2		8.4	0	15.945	70	28		7.065	0	25.66	59	44		6.52	0	21.19	80	36		13.49	0	39.632	0.394	1	1	1	1	0.844861	0.965747
IL33	pg/mL	223	110		23	12.04	47.48	14	2		29.325	13.198	58.138	70	28		20.09	12.04	46.275	59	44		22.19	12.04	54.11	80	36		29.11	14.43	45.828	0.701	1	1	1	1	1	1
IL6	pg/mL	253	80		226.07	52.93	647.81	13	3		6881.61	575.03	7513.28	78	20		365.045	102.935	918.94	68	35		156.51	60.1	443.328	94	22		133.815	28.013	448.71	5.62e-05	0.0365748	0.00254095	0.000224525	0.138502	0.00877407	0.29225
IL8	pg/mL	223	110		78.44	33.5	217.345	14	2		716.325	278.08	1087.17	70	28		100.09	44.875	241.895	59	44		74.93	37.88	131.095	80	36		51.005	25.09	128.745	1.64e-06	0.00501427	0.000398572	2.3271e-06	0.1965	0.00501427	0.166312
TNFa	pg/mL	257	76		5.36	0	10.14	14	2		5.655	4.037	8.93	78	20		5.595	0	8.798	69	34		5.36	0	10.14	96	20		5.335	0.892	11.303	0.848	1	1	1	1	1	1
IgA	g/L	325	8		2.11	1.3	3.12	16	0		1.54	1.045	2.573	96	2		3.13	1.998	3.982	101	2		1.37	0.84	2.09	112	4		2.29	1.657	2.93	8.26e-16	0.00249663	0.293246	0.206736	3.28724e-16	0.00249663	8.33024e-07
IgG	g/L	325	8		7.91	5.81	10.44	16	0		5.365	3.78	6.73	96	2		10.64	8.085	12.902	101	2		5.95	4.28	7.81	112	4		8.09	6.485	10.102	6.66e-19	2.12894e-06	0.718338	0.00726356	3.3712e-18	7.03442e-05	2.85575e-06
IgM	g/L	323	10		0.7	0.435	1.055	16	0		0.715	0.508	1	96	2		0.76	0.485	1.172	99	4		0.53	0.345	0.915	112	4		0.745	0.568	1.02	0.00256	1	0.386024	1	0.00593769	1	0.00678296

### Sheet: day_4_baseline_characteristics
Supplementary Table 1: Baseline characteristics and clinical routine data
Time point: Day 4
		total (n = 212)						cluster 0 (n = 7)						cluster 1 (n = 62)						cluster 2 (n = 60)						cluster 3 (n = 83)							post-hoc testing (p adjusted)
characteristic on day of sepsis diagnosis	unit	n	missing	rel. freq	median	q25	q75	n	missing	rel. freq	median	q25	q75	n	missing	rel. freq	median	q25	q75	n	missing	rel. freq	median	q25	q75	n	missing	rel. freq	median	q25	q75	p	p (0 vs. 1)	p (0 vs. 2)	p (0 vs. 3)	p (1 vs. 2)	p (1 vs. 3)	p (2 vs. 3)
age	a	193	19		63	53	72	7	0		63	59	67.5	56	6		62.5	51.75	68.25	53	7		66	62	76	77	6		59	52	72	0.0969	1	1	1	0.16063	1	0.16063
female sex	%	68		35.2				6		85.7				18		32.1				15		28.3				29		37.7				0.029708	0.0606793	0.0346847	0.114267	1	1	1
focus of infection	%	196	16					7	0					54	8					58	2					77	6					0.279725	1	1	1	0.516808	1	0.808857
intra abdominal	%	43		21.9				2		28.6				16		29.6				11		19				14		18.2
bloodstream	%	10		5.1				0		0				4		7.4				4		6.9				2		2.6
urinary tract	%	11		5.6				0		0				2		3.7				5		8.6				4		5.2
pneumonia	%	69		35.2				3		42.9				12		22.2				23		39.7				31		40.3
CNS	%	7		3.6				0		0				1		1.9				5		8.6				1		1.3
COVID-19	%	49		25				2		28.6				16		29.6				8		13.8				23		29.9
other	%	7		3.6				0		0				3		5.6				2		3.4				2		2.6
sofa	n/a	212	0		9	6	12	7	0		11	11	14	62	0		10	7.25	11.75	60	0		10	7	13	83	0		8	5	11	0.00212	0.359519	0.359519	0.0362216	0.96443	0.0362216	0.0362216
30-days mortality	%	82		38.7				7		100				28		45.2				27		45				20		24.1				0.000124547	0.111982	0.111148	0.000944779	1	0.0770061	0.0867245
survival time	d	82			13	7	16.75	7			4	3	4.5	28			13.5	7.75	20.25	27			13	6	14	20			13.5	8	19.5	2.64e-06	0.000344765	0.000779693	4.01456e-06	0.584935	0.0556535	0.0171953
absolute lymphocytes	x10³/µL	101	111		1.03	0.64	1.5	4	3		0.575	0.205	0.975	29	33		1.16	0.75	1.52	28	32		0.825	0.525	1.305	40	43		1.035	0.698	1.51	0.307	0.600768	1	0.600768	1	1	1
activated partial thromboplastin time	sec	154	58		44.55	36.375	55.15	5	2		79.9	58.2	96.5	45	17		48	39.1	56.5	46	14		43.25	36.9	49.15	58	25		42.55	34.625	54.125	0.0088	0.0417398	0.00833174	0.00992393	0.465111	0.477305	0.745605
alanine transaminase	U/L	151	61		37.2	20	77.55	5	2		815	807.5	1400	43	19		35.3	21	71.7	45	15		42.7	26	88.3	58	25		31.4	17.2	65.425	0.000992	0.0016457	0.00629043	0.000604639	0.664523	0.664523	0.313758
alkaline phosphatase	U/L	144	68		79	60	115.5	5	2		99	57	180	41	21		89	72	132	43	17		94	65.5	122.5	55	28		68	52.5	82.5	0.00107	1	1	0.552346	1	0.0015513	0.0147819
amylase	U/L	113	99		34.1	18.8	67.9	5	2		94.6	39.6	101.4	33	29		34.1	20.8	65.7	31	29		31.1	13.75	50.65	44	39		36.15	19.175	75.05	0.347	0.682158	0.447638	0.635823	1	1	1
arterial oxygen saturation	%	153	59		85.3	69.9	93.9	5	2		87.3	66.5	88.2	45	17		76.7	67.5	94.8	46	14		88.65	76.4	94.425	57	26		87	67.7	93	0.591	1	1	1	1	1	1
aspartate transaminase	U/L	151	61		52	30	119.9	5	2		4908.5	3213.5	6256	43	19		52	36.9	127.5	45	15		65	40.5	153.8	58	25		37.8	24.825	64.7	1.97e-05	0.00418672	0.00853526	7.18744e-05	0.540392	0.0431975	0.00853526
base excess	mmol/L	153	59		2.5	0.15	4.4	5	2		-10.15	-10.75	-4.9	45	17		2.3	0.2	4.1	46	14		2.5	0.45	4.688	57	26		2.9	0.9	4.5	0.00549	0.00627925	0.00402667	0.00251744	1	1	1
bicarbonate	mmol/L	153	59		28.5	26.2	30.3	5	2		19.9	19.7	24.4	45	17		27.8	25.9	29.8	46	14		28.4	26.4	30.675	57	26		28.9	26.7	30.2	0.00614	0.0169456	0.00649477	0.00370702	0.855544	0.637395	0.855544
body temperature	°C	139	73		37.6	37.1	38.25	5	2		37.4	37.3	38	39	23		37.6	37.1	38.3	41	19		37.8	37.2	38.5	54	29		37.5	37.1	37.9	0.556	1	1	1	1	1	1
c-reactive protein	mg/dL	151	61		11.564	5.688	18.615	5	2		12.495	11.932	12.836	43	19		12.9	7.729	21.31	46	14		14.337	8.625	21.378	57	26		7.381	3.239	11.61	0.000493	1	1	0.579945	1	0.0124396	0.000543872
chloride	mmol/L	152	60		108	104	112	5	2		107	104	109	44	18		108	104	111.25	45	15		108	105	113	58	25		108	103.25	112	0.728	1	1	1	1	1	1
choline esterase	kU/L	115	97		3.38	2.185	4.4	5	2		1.09	1.05	2.04	33	29		2.5	1.67	3.83	35	25		3.08	2.185	3.975	42	41		4.025	3.065	4.953	0.000935	0.149284	0.0763903	0.00544762	0.321641	0.0151764	0.149284
creatine kinase	U/L	117	95		275	68.4	907.5	5	2		3109.2	1260.3	3490	32	30		537.5	149.575	980.575	37	23		300	68.4	675.2	43	40		162.2	40.75	551.9	0.00825	0.240476	0.108758	0.0198217	0.382109	0.0959231	0.268604
creatinine	mg/dL	154	58		1.095	0.653	1.708	5	2		2.14	1.53	2.72	45	17		0.92	0.57	1.4	46	14		1.3	0.99	2.055	58	25		0.85	0.63	1.58	0.00315	0.0418564	0.222118	0.0383749	0.0711528	0.815414	0.0418564
diastolic arterial blood pressure	mmHg	156	56		62	56	68	5	2		44	42	51	45	17		60	56	69	46	14		61	56	67	60	23		63	57.75	68	0.0466	0.0751388	0.0790511	0.0327709	0.953701	0.953701	0.953701
fibrinogen	mg/dL	123	89		559	417	695	5	2		250	192	666	34	28		583	427	677.25	34	26		662.5	412.75	773.5	50	33		530	440.25	617.5	0.174	0.67116	0.334122	0.67116	0.67116	0.975129	0.622497
fraction of inspired oxygen	%	121	91		99	45	100	5	2		100	60	100	36	26		99	44.75	100	35	25		99	41.5	100	45	38		75	45	100	0.815	1	1	1	1	1	1
gamma-glutamyltransferase	U/L	151	61		79	39.5	123.5	5	2		78	60	124	43	19		84	43.5	141	45	15		83	37	157	58	25		68.5	43.5	115.5	0.658	1	1	1	1	1	1
glutamate dehydrogenase	U/L	103	109		7.8	4.15	27.7	4	3		659.5	27.6	1392.53	30	32		11.35	6.075	30.925	30	30		11.5	4.9	29.35	39	44		5.5	3.3	13.7	0.00756	0.148374	0.126392	0.0153499	0.57427	0.126392	0.211486
heart rate	/min	156	56		82	71	93.25	5	2		96	86	100	45	17		82	72	94	46	14		81.5	73.25	94.75	60	23		80.5	69.75	88.5	0.46	1	1	0.819213	1	1	1
hemoglobin	g/dL	154	58		8.45	7.4	9.475	5	2		7.4	7.1	8.7	45	17		8	7.3	9	46	14		8.25	7.425	9.075	58	25		8.9	7.625	9.975	0.153	1	1	0.652526	1	0.444259	0.444259
Horowitz index	mmHg	116	96		206.5	160.5	288.5	5	2		185	159	288	34	28		223.5	165.5	298.25	34	26		233.5	167.5	298.75	43	40		196	150.5	235.5	0.432	1	1	1	1	0.907852	0.901188
international normalized ratio of thrombin time	n/a	154	58		1.17	1.07	1.308	5	2		2.56	1.86	2.84	45	17		1.23	1.14	1.34	46	14		1.155	1.072	1.277	58	25		1.14	1.032	1.28	0.000255	0.0168084	0.00215345	0.000462825	0.282759	0.03918	0.349452
ionized calcium	mmol/L	141	71		1.09	1.03	1.13	5	2		0.92	0.9	1.04	40	22		1.09	1.027	1.112	41	19		1.09	1.03	1.13	55	28		1.11	1.045	1.145	0.04	0.260377	0.198989	0.0539932	0.656395	0.290218	0.465329
lactate	mmol/L	153	59		2	1.3	2.8	5	2		15	11.8	18	45	17		2.1	1.7	2.886	46	14		1.85	1.285	2.948	57	26		1.8	1.1	2.3	0.000541	0.0130666	0.00267991	0.000571931	0.4904	0.089225	0.4904
lactate dehydrogenase	U/L	150	62		359.5	266	537.75	5	2		2748	2728	5369	42	20		373.5	222.75	587	45	15		404	302	603	58	25		329	262.5	414	0.000303	0.0017592	0.00548929	0.000225856	0.511432	0.511432	0.113824
lipase	U/L	125	87		36.3	19.8	75.3	5	2		163.8	75.3	275.7	37	25		30.4	20.2	81.1	37	23		42.7	17.4	55	46	37		31.2	19.625	68.25	0.115	0.10074	0.10074	0.10074	1	1	1
mean arterial blood pressure	mmHg	156	56		83.25	75.75	90	5	2		60	58	72	45	17		82	75	86	46	14		82.25	75.25	88.75	60	23		85.25	78	92.75	0.0131	0.19861	0.19861	0.0267164	0.911292	0.19861	0.19861
mechanical ventilation	%	133	79	76.4				5	2	83.3				37	25	75.5				41	19	78.8				50	33	74.6				0.961569
norepinephrine maximum dose	mg/h	174	38		0.2	0	2.15	6	1		7.1	4.85	7.4	49	13		0.5	0	2.88	52	8		0.656	0	2.85	67	16		0	0	0.55	0.000427	0.129549	0.129549	0.00638538	0.917408	0.0225995	0.017143
nt-proBNP	pg/mL	107	105		1597	362.2	4176	5	2		5771	3708	17859	30	32		1348	554.75	6001.5	31	29		2120	779.5	4176	41	42		811.3	204.2	3053	0.0447	0.372688	0.399215	0.0842273	0.73386	0.399215	0.323643
pH	mmHg	153	59		7.38	7.32	7.42	5	2		7.12	7.12	7.17	45	17		7.38	7.32	7.41	46	14		7.36	7.295	7.42	57	26		7.4	7.34	7.44	0.000725	0.0155937	0.042237	0.00150834	0.366554	0.230453	0.042237
partial pressure of carbon dioxide	mmHg	153	59		47.3	42.2	53.3	5	2		45.8	45.1	50.2	45	17		47.3	42.7	53.9	46	14		49.35	44.8	56.15	57	26		46.2	39.4	53	0.147	1	1	1	1	1	0.128181
partial pressure of oxygen	%	150	62		52.65	39.575	72.575	5	2		68.3	43.6	72.7	43	19		44.8	38.8	70.05	45	15		57.2	40.7	75.2	57	26		53.8	40.9	70	0.315	1	1	1	0.394076	1	1
peripheral oxygen saturation	n/a	156	56		82	75.75	88	5	2		62	61	64	45	17		83	79	89	46	14		82.5	78.25	88.75	60	23		81	74	87	0.0646	0.114302	0.141066	0.345693	0.731492	0.358074	0.460188
phosphate	mmol/L	139	73		0.97	0.73	1.225	5	2		1.74	1.45	2.14	40	22		0.815	0.595	1.095	42	18		1.005	0.78	1.237	52	31		0.96	0.84	1.16	0.00214	0.00125606	0.0158763	0.0107606	0.219556	0.251696	0.721637
platelets	x10³/µL	154	58		182	115.25	262.75	5	2		141	131	168	45	17		169	99	255	46	14		141	85.75	207	58	25		227	154.25	321.75	0.000289	0.799704	0.799704	0.180759	0.615216	0.0345174	0.000289538
potassium	mmol/L	154	58		4.6	4.2	5	5	2		6.2	4.7	6.48	45	17		4.8	4.5	5	46	14		4.65	4.1	5	58	25		4.32	4.1	4.6	0.00114	0.31969	0.215004	0.0613164	0.215004	0.00264091	0.273446
procalcitonin	ng/mL	146	66		1.315	0.283	4.862	5	2		7.4	3.78	10.17	43	19		2.38	0.52	6.13	43	17		2.12	0.77	9.165	55	28		0.29	0.135	2.195	8.74e-06	0.531653	0.531653	0.00951425	0.796764	0.000615577	0.000234647
prothrombin time (Quick)	%	152	60		77	65	89	5	2		30	25	43	45	17		74	65	82	46	14		79	67.75	89	56	27		80	68.75	94	0.000508	0.0124046	0.00222314	0.000543882	0.431285	0.0918442	0.431285
relative lymphocytes	%	78	134		9.05	5.075	13.65	1	6		1.9	1.9	1.9	22	40		7.15	4.1	11.625	23	37		7.3	4.85	11.75	32	51		11.05	7.375	16.725	0.0431	0.389969	0.389969	0.239547	0.767449	0.239547	0.314362
sodium	mmol/L	154	58		140	137	144.75	5	2		140	138	141	45	17		140	137	144	46	14		140	138	145	58	25		140	137	143.75	0.83	1	1	1	1	1	1
systolic arterial blood pressure	mmHg	156	56		125	116	137.25	5	2		110	108	119	45	17		119	113	131	46	14		127.25	119.5	137.5	60	23		127.25	118	142.125	0.0334	0.613778	0.23197	0.231337	0.23197	0.142325	0.804474
thyroid stimulating hormone	µU/mL	103	109		0.781	0.202	2.94	5	2		0.444	0.401	0.823	32	30		0.961	0.17	4.318	27	33		1.09	0.35	1.965	39	44		0.619	0.22	2.31	0.968	1	1	1	1	1	1
total bilirubin	mg/dL	154	58		0.57	0.352	0.895	5	2		1.66	1.42	1.91	45	17		0.7	0.47	1.16	46	14		0.58	0.4	0.86	58	25		0.44	0.32	0.645	4.1e-05	0.0721366	0.0380465	0.00143531	0.266594	0.00143531	0.038584
total cholesterol	mg/dL	133	79		106	86	144	5	2		67	66	115	37	25		93	69	118	39	21		98	81	148	52	31		130	101.5	157	0.000255	0.722441	0.61885	0.106847	0.515455	0.000325258	0.0441937
total protein	g/dL	140	72		5.3	4.6	5.8	5	2		4.2	3.4	4.3	37	25		5.2	4.8	6	44	16		4.8	4.375	5.4	54	29		5.6	5.2	6	2.16e-05	0.00929403	0.0913128	0.00113493	0.0683855	0.201783	0.000732023
triglycerides	mg/dL	138	74		160.5	112.25	228.75	5	2		209	148	234	40	22		160	111	246.25	41	19		173	128	236	52	31		152.5	95.75	207.25	0.341	1	1	1	1	1	0.60338
urea nitrogen	mg/dL	154	58		25.25	17.274	36.296	5	2		34.2	24.5	37.9	45	17		26.3	17.9	36.286	46	14		27.85	19.325	35.825	58	25		22.6	16.5	36.4	0.409	1	1	1	1	1	0.769562
urine output	mL	157	55		1430	330	2440	6	1		62.5	18.75	117.5	45	17		1540	180	2470	46	14		870	216.25	2027.5	60	23		1595	815	2575	0.00146	0.0178354	0.0501807	0.00204004	0.382984	0.349808	0.0646002
white blood cells	x10³/µL	154	58		11.6	8.225	16.075	5	2		13.4	7.5	14.1	45	17		12.6	9.2	17.2	46	14		12.7	8.525	16.975	58	25		9.55	6.95	12.75	0.0742	1	1	1	1	0.135454	0.151525
CCL2	pg/mL	142	70		229.18	142.625	372.96	4	3		532.46	445.72	661.098	41	21		290.66	157.86	472.4	42	18		236.635	158.31	354.552	55	28		168.58	132.285	309.335	0.00612	0.127306	0.0916669	0.0171641	0.435138	0.0916669	0.260307
IFNα2	pg/mL	170	42		1.655	1.22	2.66	4	3		2.54	2.332	3.148	53	9		1.8	1.36	2.89	46	14		1.61	1.192	2.82	67	16		1.6	1.06	2.145	0.0681	0.516549	0.368282	0.224273	0.625597	0.239944	0.625597
IFNγ	pg/mL	170	42		4.955	1.04	9.412	4	3		4.055	2.745	6.748	53	9		5.5	2.28	10.27	46	14		3.83	0.26	8.45	67	16		4.57	0.46	8.79	0.69	1	1	1	1	1	1
IL10	pg/mL	170	42		4.76	1	10.615	4	3		421.18	149.705	907.432	53	9		6.78	3.43	10.65	46	14		6.34	0	14.79	67	16		2.86	0	7.535	0.000193	0.0196174	0.00891666	0.000762205	0.399367	0.0196174	0.145031
IL12 p70	pg/mL	142	70		2.52	1.82	3.53	4	3		3.575	1.927	5.522	41	21		2.4	1.82	3.5	42	18		2.78	1.848	3.722	55	28		2.57	0.795	3.5	0.585	1	1	1	1	1	1
IL17a	pg/mL	142	70		0.49	0.348	0.812	4	3		0.88	0.812	1.58	41	21		0.61	0.46	1.01	42	18		0.47	0.34	0.89	55	28		0.46	0.26	0.65	0.00815	0.39582	0.169539	0.0812191	0.232333	0.034313	0.39582
IL18	pg/mL	170	42		368.09	167.795	751.115	4	3		4460.62	2967.93	17732.9	53	9		568.52	276.52	1070.63	46	14		337.055	181.395	621.137	67	16		297.68	111.16	514.64	0.000238	0.168795	0.0375283	0.0133627	0.0678899	0.00239429	0.317219
IL1B	pg/mL	170	42		4.58	1	8.89	4	3		14.92	10.01	18.282	53	9		3.69	0	7.87	46	14		5.99	1.49	9.785	67	16		4.39	0.755	7.79	0.0852	0.114378	0.279838	0.144259	0.536447	0.693107	0.693107
IL23	pg/mL	142	70		6.67	0	19.75	4	3		16.435	10.938	21.425	41	21		8.68	0	19.75	42	18		6.4	0	25.548	55	28		6.52	0	19.965	0.763	1	1	1	1	1	1
IL33	pg/mL	142	70		23	12.04	44.675	4	3		13.685	6.322	28.915	41	21		28.99	12.95	54.41	42	18		28.99	15.26	47.245	55	28		21.62	8.79	36.93	0.342	1	1	1	1	1	0.845812
IL6	pg/mL	170	42		65.635	24.423	204.725	4	3		2895.16	2153.84	4125.78	53	9		110.11	47.73	285.66	46	14		62.22	28.8	177.462	67	16		36.41	14.415	120.495	2.02e-05	0.0609732	0.0135692	0.00107275	0.107756	0.000806097	0.0969544
IL8	pg/mL	142	70		45.055	27.44	101.92	4	3		1001.08	753.578	1286.78	41	21		77.91	41.16	172.44	42	18		49.265	30.938	102.382	55	28		31.78	18.54	47.325	8.58e-07	0.0511241	0.0152523	0.000287633	0.11678	5.7063e-05	0.0164012
TNFa	pg/mL	170	42		5.02	0.185	8.79	4	3		5.49	5.168	7.975	53	9		3.81	0	7.94	46	14		5.19	0.185	9.258	67	16		5.31	1.57	8.55	0.468	1	1	1	1	1	1
